# Impaired resolution of blood transcriptomes through tuberculosis treatment with diabetes comorbidity

**DOI:** 10.1101/2022.02.07.22269422

**Authors:** Clare Eckold, Cassandra L.R. van Doorn, Rovina Ruslami, Katharina Ronacher, Anca-Lelia Riza, Suzanne van Veen, Ji-Sook Lee, Vinod Kumar, Sarah Kerry-Barnard, Stephanus T. Malherbe, Léanie Kleynhans, Kim Stanley, Simone A. Joosten, Julia A Critchley, Philip C. Hill, Reinout van Crevel, Cisca Wijmenga, Mariëlle C. Haks, Mihai Ioana, Bachti Alisjahbana, Gerhard Walzl, Tom H. M. Ottenhoff, Hazel M. Dockrell, Eleonora Vianello, Jacqueline M. Cliff, the TANDEM Consortium

## Abstract

**Background:** People with diabetes are more likely to develop tuberculosis (TB) and to have poor TB treatment outcomes than those without. We previously showed that blood transcriptomes in people with TB-diabetes (TB-DM) co-morbidity have excessive inflammatory and reduced interferon responses at TB diagnosis. It is unknown whether this persists through treatment, potentially underlying adverse outcomes.

**Methods:** Pulmonary TB patients were recruited in South Africa, Indonesia and Romania, and classified as having TB-DM, TB with prediabetes, TB-related hyperglycaemia or uncomplicated TB, based on glycated haemoglobin (HbA1c) concentration at TB diagnosis and after 6 months of TB treatment. Gene expression in blood samples collected at diagnosis and at regular intervals throughout treatment was measured by unbiased RNA-Seq and targeted Multiplex Ligation-dependent Probe Amplification.

**Results:** Gene expression was modulated by TB treatment in all groups but to different extents, such that differences remained in people with TB-DM relative to TB-only throughout, including genes involved in innate responses, anti-microbial immunity and the inflammasome. People with prediabetes or with TB-related hyperglycaemia had gene expression more similar to people with TB-DM than TB-only throughout treatment. The overall pattern of change was similar across clinical groups irrespective of glycaemic index, permitting models predictive of TB treatment to be developed.

**Conclusions:** The exacerbated transcriptome changes seen in TB-DM take longer to resolve during TB treatment, indicating that prolonged treatment or host-directed therapy may be needed to improve TB treatment outcomes. Development of transcriptome-based biomarker signatures of TB-treatment response should include people with diabetes to be useful across populations.

**Key Points:** Host blood transcriptomes are altered in tuberculosis, and further altered with diabetes co-morbidity. We have shown that there is similar resolution of transcriptomes through treatment, but with differing magnitude and kinetics in TB patients with or without diabetes.
