## Supplementary Table S1 for "Impaired resolution of blood transcriptomes through tuberculosis treatment with diabetes comorbidity"

### Sheet: Sheet1
Supplementary Table S2: Demographics of study participants in the three locations in RNA-Seq and MLPA study arms
Characteristic	Country	TB-DM		TB-PreDM		TBrel-IH		TB-only		DM-only	HC
		RNA-Seq	MLPA	RNA-Seq	MLPA	RNA-Seq	MLPA	RNA-Seq	MLPA	MLPA	MLPA
Number of participants	S Africa	13	19	5	28	12	33	6	18	48	28
	Indonesia	16	48	0	0	8	19	7	22	-	-
	Romania	5	0	5	0	2	0	5	0	-	-
	All	34	67	10	28	22	52	18	40	48	28
Age in years, median (range)	S Africa	46 (27-57)	46 (27-57)	46 (43-56)	47 (24-68)	40 (25-55)	39 (22-62)	42 (32-56)	39 (19-56)	54 (19-69)	42 (30-70)
	Indonesia	50 (33-62)	50 (25-73)	-	-	44 (37-62)	43 (37-64)	48 (28-61)	45 (28-64)	-	-
	Romania	46 (22–60)	-	54 (44-75)	-	29 (22-36)	-	43 (30-64)	-	-	-
	All	48 (22-62)	50 (25073)	54 (43-75)	47 (24-68)	40 (22-62)	40 (22 - 64)	45 (28-64)	43 (19 - 64)	54 (19-69)	42 (30-70)
Sex, % male (No. male/ female)	S Africa	38 (5/8)	47 (9/10)	80 (4/1)	79 (22/6)	33 (4/8)	58 (19/14)	17 (1/5)	50 (9/9)	48 (23/25)	50 (14/14)
	Indonesia	50 (8/8)	54 (26/22)	-	-	50 (4/4)	58 (11/8)	71 (5/2)	59 (13/9)	-	-
	Romania	80 (4/1)	-	80 (4/1)	-	100 (2/0)	-	60 (3/2)	-	-	-
	All	50 (17/17)	52 (35/32)	80 (8/2)	79 (22/6)	45 (10/12)	58 (30/22)	50 (9/9)	55 (22/18)	48 (23/25)	50 (14/14)
HbA1c TB diagnosis, % median (range)	S Africa	11.9 (6.7-14.3)	10.7 (6.7-14.3)	6.1 (5.2-6.3)	6.0 (5.1-6.4)	6.0 (5.7-6.9)	5.9 (5.7-6.9)	5.4 (4.8-6.0)	5.4 (4.8-6.0)	10.5 (4.7-14.9)	5.3 (4.8-6.5)
	Indonesia	11.8 (8.5-15.9)	11.5 (7.1-17.1)	-	-	5.8 (5.7-6.3)	5.9 (5.7 - 6.3)	5.5 (5.0-5.6)	5.3 (4.9-5.6)	-	-
	Romania	11.4 (8.9-15.0)	-	6.6 (6.1-6.7)	-	6.3 (5.9-6.7)	-	5.5 (5.5-5.6)	-	-	-
	All	11.8 (6.7-15.9)	11.1 (6.7-17.1)	6.3 (5.2-6.7)	6.0 (5.1-6.4)	5.9 (5.7-6.9)	5.9 (5.7 - 6.9)	5.5 (4.8-6.0)	5.3 (4.8 - 6.0)	10.5 (4.7-14.9)	5.3 (4.8-6.5)
HbA1c at 6 months, % median (range)	S Africa	12.2 (7.5-15.8)	10.25 (7.0-15.8)	5.8 (5.7-6.0)	6.0 (5.7-6.6)	5.4 (4.9-5.9)	5.4 (4.7-6.4)	5.0 (4.4-5.3)	5.0 (4.4-5.8)	-	-
	Indonesia	7.5 (6.2-9.4)	7.7 (5.9-12.3)	-	-	5.4 (4.9-5.6)	5.4 (4.9-5.6)	5.2 (4.6-5.4)	5.1 (4.6-5.4)	-	-
	Romania	9.2 (6.9-12.9)	-	6.0 (5.7-6.4)	-	5.5 (5.3-5.7)	-	5.7 (5.2-6.0)	-	-	-
	All	8.5 (6.2-15.8)	8.3 (5.9-18.2)	6.0 (5.7-6.4)	6.0 (5.7-6.6)	5.4 (4.9-5.9)	5.4 (4.7 - 6.4)	5.3 (4.4-6.0)	5.1 (4.4 - 5.8)	-	-
