## Supplementary Table S2 for "Impaired resolution of blood transcriptomes through tuberculosis treatment with diabetes comorbidity"

### Sheet: Sheet1
Supplementary Table S3: Diabetes diagnoses and treatment in TB-DM patients
		S Africa		Indonesia		Romania		All
		Pre-existing DM	New DM	Pre-existing DM	New DM	Pre-existing DM	New DM	Pre-existing DM	New DM
Number (%)		14 (74%)	5 (26%)	35 (73%)	13 (27%)	3 (60%)	2 (40%)	52 (72%)	20 (28%)
Medication, number	Insulin	2	0	9	3	3	0	14	3
	Metformin	6	0	19	8	0	0	25	8
	Other or combination	6	0	7	2	0	0	13	2
