## Supplementary Table S3 for "Impaired resolution of blood transcriptomes through tuberculosis treatment with diabetes comorbidity"

### Sheet: Supplementary Table S3
Module	Gene		Supplementary Table S3. List of target genes for dcRT-MLPA.
Immune cell subset markers - B cells	CD19
NK cells	NCAM1
T cell subset markers	CD3E
	CD4
	CD8A
	CCR7
	PTPRCv1
	PTPRCv2
	AIRE
	IL7R
Th1 associated / IFN signaling genes	CXCL10
Th1 associated genes	IFNG
	IL1B
	IL2
	IL15
	TBX21
	TNF
Th2 associated genes	GATA3
	IL4
	IL4δ2
	IL5
	IL6
	IL10
	IL13
Th9 associated genes	IL9
Th17 associated genes	IL17A
	RORC
	IL22RA1
Treg associated genes	CCL4
	CTLA4
	FOXP3
	IL2RA
	LAG3
	TGFB1
	TNFRSF18
Cytotoxicity markers	GNLY
	GZMA
	GZMB
	PRF1
Apoptosis / Survival	CASP8
	BCL2
	FASLG
	FLCN1
	TNFRSF1A
	TNFRSF1B
Myeloid-associated genes	CD14
	CD163
	CCL2
	CCL3
	CCL5
	CCL22
	CXCL13
	IL12A
	IL12B
	IL23A
	FPR1
Chemokines	CCL11
	CCL13
	CCL19
	CXCL9
	CX3CL1
Pattern recognition receptors	CD209
	CLEC7A
	MRC1
	MRC2
	NOD1
	NOD2
	TLR1
	TLR2
	TLR3
	TLR4
	TLR5
	TLR6
	TLR7
	TLR8
	TLR9
	TLR10
Inflammasome components	NLRC4
	NLRP1
	NLRP2
	NLRP3
	NLRP4
	NLRP6
	NLRP7
	NLRP10
	NLRP11
	NLRP12
	NLRP13
IFN signaling genes	CD274
	FCGR1A
	GBP1
	GBP2
	GBP5
	IFI6
	IFI16
	IFI35
	IFI44
	IFI44L
	IFIH1
	IFIT2
	IFIT3
	IFIT5
	IFITM1/3
	INDO
	IRF7
	OAS1
	OAS2
	OAS3
	SOCS1
	STAT1
	STAT2
	TAP1
	TAP2
Inflammation	DSE
	MMP9
	SPP1
	TIMP2
	TNIP1
Cell growth / Proliferation	BMP6
	TGFBR2
	AREG
	EGF
	VEGF
Cell activation	HCK
	LYN
	SLAMF7
Small GTPases / (Rho) GTPase activating proteins	ASAP1
	RAB13
	RAB24
	RAB33A
	TAGAP
	TBC1D7
Anti-microbial activity	BPI
	LTF
E3 ubiquitin protein ligases	NEDD4L
Scavenger receptors	MARCO
G protein-coupled receptors	BLR1
Transcriptional regulators/activators	CAMTA1
	TWIST1
	ZNF331
	ZNF532
Intracellular transport	SEC14L1
	KIF1B
Mitochondrial Stress / Proteasome	HPRT
Housekeeping	ABR
	B2M
	GAPDH
	GUSB
