## Supplementary Table S4 for "Impaired resolution of blood transcriptomes through tuberculosis treatment with diabetes comorbidity"

### Sheet: cluster 1
ENSEMBL ID	Cluster	tx_biotype	gene_name
ENSG00000004660	1	protein_coding	CAMKK1
ENSG00000070501	1	protein_coding	POLB
ENSG00000075399	1	protein_coding	VPS9D1
ENSG00000088298	1	protein_coding	EDEM2
ENSG00000089351	1	protein_coding	GRAMD1A
ENSG00000102796	1	protein_coding	DHRS12
ENSG00000104325	1	nonsense_mediated_decay	DECR1
ENSG00000105711	1	protein_coding	SCN1B
ENSG00000111729	1	protein_coding	CLEC4A
ENSG00000112333	1	protein_coding	NR2E1
ENSG00000124107	1	protein_coding	SLPI
ENSG00000134905	1	retained_intron	CARS2
ENSG00000135519	1	protein_coding	KCNH3
ENSG00000138111	1	protein_coding	TMEM180
ENSG00000163220	1	protein_coding	S100A9
ENSG00000163221	1	protein_coding	S100A12
ENSG00000169228	1	retained_intron	RAB24
ENSG00000173110	1	protein_coding	HSPA6
ENSG00000187116	1	protein_coding	LILRA5
ENSG00000188487	1	protein_coding	INSC
ENSG00000204261	1	lincRNA	TAPSAR1
ENSG00000211940	1	IG_V_gene	IGHV3-9
ENSG00000224067	1	processed_pseudogene	RP11-430K21.2
ENSG00000239056	1	snoRNA	snoU13
ENSG00000248099	1	protein_coding	INSL3
ENSG00000254288	1	lincRNA	RP11-6I2.3
ENSG00000271304	1	processed_pseudogene	DPRXP2

### Sheet: cluster 2
ENSEMBL ID	Cluster	tx_biotype	gene_name
ENSG00000005302	2	protein_coding	MSL3
ENSG00000048342	2	protein_coding	CC2D2A
ENSG00000070190	2	protein_coding	DAPP1
ENSG00000070729	2	protein_coding	CNGB1
ENSG00000077238	2	protein_coding	IL4R
ENSG00000091106	2	protein_coding	NLRC4
ENSG00000093167	2	protein_coding	LRRFIP2
ENSG00000104320	2	protein_coding	NBN
ENSG00000105639	2	retained_intron	JAK3
ENSG00000108950	2	processed_transcript	FAM20A
ENSG00000112053	2	protein_coding	SLC26A8
ENSG00000112096	2	protein_coding	SOD2
ENSG00000116793	2	processed_transcript	PHTF1
ENSG00000120217	2	protein_coding	CD274
ENSG00000122862	2	processed_transcript	SRGN
ENSG00000126858	2	protein_coding	RHOT1
ENSG00000136048	2	protein_coding	DRAM1
ENSG00000137575	2	processed_transcript	SDCBP
ENSG00000137757	2	nonsense_mediated_decay	CASP5
ENSG00000138600	2	protein_coding	SPPL2A
ENSG00000138613	2	protein_coding	APH1B
ENSG00000138772	2	protein_coding	ANXA3
ENSG00000143797	2	protein_coding	MBOAT2
ENSG00000145365	2	protein_coding	TIFA
ENSG00000150337	2	protein_coding	FCGR1A
ENSG00000152766	2	protein_coding	ANKRD22
ENSG00000163754	2	protein_coding	GYG1
ENSG00000173239	2	protein_coding	LIPM
ENSG00000183762	2	protein_coding	KREMEN1
ENSG00000197208	2	protein_coding	SLC22A4
ENSG00000198216	2	protein_coding	CACNA1E
ENSG00000198833	2	protein_coding	UBE2J1
ENSG00000203999	2	lincRNA	RP11-290F20.1
ENSG00000223401	2	lincRNA	RP11-211G3.2
ENSG00000226772	2	antisense	CTA-747E2.10
ENSG00000233029	2	antisense	RP11-439A17.9
ENSG00000233030	2	antisense	RP11-196G18.3
ENSG00000234436	2	unprocessed_pseudogene	AC008984.7
ENSG00000234518	2	processed_pseudogene	PTGES3P1
ENSG00000234571	2	lincRNA	RP5-998N21.4
ENSG00000237683	2	protein_coding	AL627309.1
ENSG00000237927	2	lincRNA	RP3-393E18.2
ENSG00000243055	2	antisense	GK-AS1
ENSG00000248166	2	processed_transcript	AC008984.2
ENSG00000253193	2	transcribed_unprocessed_pseudogene	FCGR1C
ENSG00000256433	2	lincRNA	RP1-102E24.8
ENSG00000261015	2	sense_overlapping	RP1-90J20.11
ENSG00000268965	2	protein_coding	AC061992.1
ENSG00000270921	2	processed_pseudogene	CICP23
ENSG00000273133	2	antisense	RP11-799M12.2

### Sheet: cluster 3
ENSEMBL ID	Cluster	tx_biotype	gene_name
ENSG00000010327	3	protein_coding	STAB1
ENSG00000011201	3	protein_coding	KAL1
ENSG00000090382	3	protein_coding	LYZ
ENSG00000108788	3	protein_coding	MLX
ENSG00000122420	3	protein_coding	PTGFR
ENSG00000211961	3	IG_V_gene	IGHV1-45

### Sheet: cluster 4
ENSEMBL ID	Cluster	tx_biotype	gene_name
ENSG00000011275	4	protein_coding	RNF216
ENSG00000105717	4	retained_intron	PBX4
ENSG00000111962	4	protein_coding	UST
ENSG00000113088	4	protein_coding	GZMK
ENSG00000130714	4	protein_coding	POMT1
ENSG00000134899	4	protein_coding	ERCC5
ENSG00000135127	4	protein_coding	CCDC64
ENSG00000140320	4	protein_coding	BAHD1
ENSG00000147144	4	protein_coding	CCDC120
ENSG00000150477	4	nonsense_mediated_decay	KIAA1328
ENSG00000165795	4	protein_coding	NDRG2
ENSG00000174282	4	protein_coding	ZBTB4
ENSG00000181847	4	protein_coding	TIGIT
ENSG00000198089	4	processed_transcript	SFI1
ENSG00000206053	4	processed_transcript	HN1L
ENSG00000264198	4	lincRNA	RP11-94L15.2
ENSG00000269837	4	processed_transcript	RP11-15H20.5

### Sheet: cluster 5
ENSEMBL ID	Cluster	tx_biotype	gene_name
ENSG00000020633	5	protein_coding	RUNX3
ENSG00000101665	5	protein_coding	SMAD7
ENSG00000107263	5	protein_coding	RAPGEF1
ENSG00000126822	5	protein_coding	PLEKHG3
ENSG00000150687	5	protein_coding	PRSS23
ENSG00000171101	5	processed_transcript	SIGLEC17P
ENSG00000188322	5	protein_coding	SBK1
ENSG00000189319	5	protein_coding	FAM53B
ENSG00000205336	5	protein_coding	GPR56

### Sheet: cluster 6 
ENSEMBL ID	Cluster	tx_biotype	gene_name
ENSG00000023171	6	protein_coding	GRAMD1B
ENSG00000102057	6	protein_coding	KCND1
ENSG00000108387	6	protein_coding	SEPT4
ENSG00000117226	6	protein_coding	GBP3
ENSG00000117228	6	protein_coding	GBP1
ENSG00000123130	6	protein_coding	ACOT9
ENSG00000123609	6	protein_coding	NMI
ENSG00000130066	6	protein_coding	SAT1
ENSG00000131979	6	protein_coding	GCH1
ENSG00000132274	6	protein_coding	TRIM22
ENSG00000133106	6	protein_coding	EPSTI1
ENSG00000134470	6	protein_coding	IL15RA
ENSG00000136514	6	protein_coding	RTP4
ENSG00000149131	6	protein_coding	SERPING1
ENSG00000158406	6	protein_coding	HIST1H4H
ENSG00000162512	6	protein_coding	SDC3
ENSG00000162654	6	protein_coding	GBP4
ENSG00000163568	6	protein_coding	AIM2
ENSG00000177989	6	retained_intron	ODF3B
ENSG00000185897	6	protein_coding	FFAR3
ENSG00000188313	6	protein_coding	PLSCR1
ENSG00000196358	6	protein_coding	NTNG2
ENSG00000214872	6	protein_coding	SMTNL1
ENSG00000225492	6	processed_transcript	GBP1P1
ENSG00000231233	6	antisense	CCDC147-AS1
ENSG00000232912	6	antisense	RP5-1115A15.1
ENSG00000254602	6	sense_overlapping	AP000662.4
ENSG00000260943	6	lincRNA	RP11-476D10.1

### Sheet: cluster 7
ENSEMBL ID	Cluster	tx_biotype	gene_name
ENSG00000072134	7	protein_coding	EPN2
ENSG00000089101	7	protein_coding	C20orf26
ENSG00000105426	7	processed_transcript	PTPRS
ENSG00000167034	7	protein_coding	NKX3-1
ENSG00000211650	7	IG_V_gene	IGLV5-45
ENSG00000224939	7	lincRNA	LINC00184
ENSG00000224973	7	antisense	LARGE-AS1
ENSG00000263934	7	lincRNA	SNORD3A
ENSG00000266517	7	miRNA	MIR4715
ENSG00000267852	7	antisense	CTB-133G6.2

### Sheet: cluster 8
ENSEMBL ID	Cluster	tx_biotype	gene_name
ENSG00000100336	8	processed_transcript	APOL4
ENSG00000102837	8	protein_coding	OLFM4
ENSG00000112335	8	protein_coding	SNX3
ENSG00000118113	8	protein_coding	MMP8
ENSG00000120265	8	protein_coding	PCMT1
ENSG00000143546	8	protein_coding	S100A8
ENSG00000143771	8	protein_coding	CNIH4
ENSG00000146416	8	protein_coding	AIG1
ENSG00000148110	8	protein_coding	HIATL1
ENSG00000148175	8	protein_coding	STOM
ENSG00000166527	8	protein_coding	CLEC4D
ENSG00000171155	8	protein_coding	C1GALT1C1
ENSG00000173221	8	protein_coding	GLRX
ENSG00000204397	8	protein_coding	CARD16
ENSG00000217555	8	nonsense_mediated_decay	CKLF
ENSG00000237765	8	processed_transcript	FAM200B

### Sheet: cluster 9
ENSEMBL ID	Cluster	tx_biotype	gene_name
ENSG00000211638	9	IG_V_gene	IGLV8-61
ENSG00000211639	9	IG_V_gene	IGLV4-60
ENSG00000241755	9	IG_V_gene	IGKV1-9
ENSG00000253230	9	lincRNA	LINC00599
