## Supplementary Table S5 for "Impaired resolution of blood transcriptomes through tuberculosis treatment with diabetes comorbidity"

### Sheet: cluster 1
ENSEMBL_GENE_ID	tx_biotype	gene_name
ENSG00000000938	protein_coding	FGR
ENSG00000003402	protein_coding	CFLAR
ENSG00000005249	protein_coding	PRKAR2B
ENSG00000005302	protein_coding	MSL3
ENSG00000007237	protein_coding	GAS7
ENSG00000007968	protein_coding	E2F2
ENSG00000009790	protein_coding	TRAF3IP3
ENSG00000011422	protein_coding	PLAUR
ENSG00000012124	protein_coding	CD22
ENSG00000012779	protein_coding	ALOX5
ENSG00000013364	protein_coding	MVP
ENSG00000018280	retained_intron	SLC11A1
ENSG00000020633	protein_coding	RUNX3
ENSG00000021355	protein_coding	SERPINB1
ENSG00000026508	protein_coding	CD44
ENSG00000028528	protein_coding	SNX1
ENSG00000057608	protein_coding	GDI2
ENSG00000059804	protein_coding	SLC2A3
ENSG00000062282	protein_coding	DGAT2
ENSG00000064601	nonsense_mediated_decay	CTSA
ENSG00000064932	protein_coding	SBNO2
ENSG00000065357	protein_coding	DGKA
ENSG00000066336	protein_coding	SPI1
ENSG00000067182	nonsense_mediated_decay	TNFRSF1A
ENSG00000069399	retained_intron	BCL3
ENSG00000072401	protein_coding	UBE2D1
ENSG00000072736	retained_intron	NFATC3
ENSG00000073331	processed_transcript	ALPK1
ENSG00000073849	protein_coding	ST6GAL1
ENSG00000074660	protein_coding	SCARF1
ENSG00000075426	processed_transcript	FOSL2
ENSG00000077238	protein_coding	IL4R
ENSG00000079277	nonsense_mediated_decay	MKNK1
ENSG00000079385	protein_coding	CEACAM1
ENSG00000080815	protein_coding	PSEN1
ENSG00000086758	protein_coding	HUWE1
ENSG00000087074	protein_coding	PPP1R15A
ENSG00000087157	protein_coding	PGS1
ENSG00000087253	protein_coding	LPCAT2
ENSG00000087266	protein_coding	SH3BP2
ENSG00000088930	protein_coding	XRN2
ENSG00000089351	protein_coding	GRAMD1A
ENSG00000090376	protein_coding	IRAK3
ENSG00000090382	protein_coding	LYZ
ENSG00000092010	protein_coding	PSME1
ENSG00000092820	protein_coding	EZR
ENSG00000096060	protein_coding	FKBP5
ENSG00000096063	protein_coding	SRPK1
ENSG00000097033	protein_coding	SH3GLB1
ENSG00000100055	protein_coding	CYTH4
ENSG00000100342	protein_coding	APOL1
ENSG00000100364	protein_coding	KIAA0930
ENSG00000100368	protein_coding	CSF2RB
ENSG00000100385	protein_coding	IL2RB
ENSG00000100453	protein_coding	GZMB
ENSG00000100504	protein_coding	PYGL
ENSG00000100911	retained_intron	PSME2
ENSG00000101150	protein_coding	TPD52L2
ENSG00000101224	protein_coding	CDC25B
ENSG00000101236	protein_coding	RNF24
ENSG00000101335	protein_coding	MYL9
ENSG00000101336	protein_coding	HCK
ENSG00000101558	protein_coding	VAPA
ENSG00000101916	protein_coding	TLR8
ENSG00000102144	processed_transcript	PGK1
ENSG00000103005	protein_coding	USB1
ENSG00000103056	protein_coding	SMPD3
ENSG00000103257	protein_coding	SLC7A5
ENSG00000103569	protein_coding	AQP9
ENSG00000104805	protein_coding	NUCB1
ENSG00000104814	processed_transcript	MAP4K1
ENSG00000105639	retained_intron	JAK3
ENSG00000105835	protein_coding	NAMPT
ENSG00000106565	protein_coding	TMEM176B
ENSG00000106683	protein_coding	LIMK1
ENSG00000107742	protein_coding	SPOCK2
ENSG00000108294	protein_coding	PSMB3
ENSG00000109046	protein_coding	WSB1
ENSG00000109861	protein_coding	CTSC
ENSG00000110047	protein_coding	EHD1
ENSG00000110077	protein_coding	MS4A6A
ENSG00000110448	protein_coding	CD5
ENSG00000111144	protein_coding	LTA4H
ENSG00000111229	protein_coding	ARPC3
ENSG00000111640	protein_coding	GAPDH
ENSG00000112062	protein_coding	MAPK14
ENSG00000112096	protein_coding	SOD2
ENSG00000112195	protein_coding	TREML2
ENSG00000112299	protein_coding	VNN1
ENSG00000112759	protein_coding	SLC29A1
ENSG00000113269	protein_coding	RNF130
ENSG00000113368	processed_transcript	LMNB1
ENSG00000113648	protein_coding	H2AFY
ENSG00000113719	protein_coding	ERGIC1
ENSG00000113732	protein_coding	ATP6V0E1
ENSG00000113916	protein_coding	BCL6
ENSG00000114268	protein_coding	PFKFB4
ENSG00000114978	protein_coding	MOB1A
ENSG00000115306	protein_coding	SPTBN1
ENSG00000115310	protein_coding	RTN4
ENSG00000115415	nonsense_mediated_decay	STAT1
ENSG00000115523	retained_intron	GNLY
ENSG00000115607	protein_coding	IL18RAP
ENSG00000115828	protein_coding	QPCT
ENSG00000115956	protein_coding	PLEK
ENSG00000116044	protein_coding	NFE2L2
ENSG00000116701	protein_coding	NCF2
ENSG00000117115	protein_coding	PADI2
ENSG00000117228	protein_coding	GBP1
ENSG00000117298	protein_coding	ECE1
ENSG00000117394	protein_coding	SLC2A1
ENSG00000118564	protein_coding	FBXL5
ENSG00000119535	protein_coding	CSF3R
ENSG00000119655	protein_coding	NPC2
ENSG00000120129	protein_coding	DUSP1
ENSG00000120217	protein_coding	CD274
ENSG00000121060	protein_coding	TRIM25
ENSG00000121316	protein_coding	PLBD1
ENSG00000121807	protein_coding	CCR2
ENSG00000122515	protein_coding	ZMIZ2
ENSG00000122862	processed_transcript	SRGN
ENSG00000123700	protein_coding	KCNJ2
ENSG00000124102	protein_coding	PI3
ENSG00000125347	protein_coding	IRF1
ENSG00000125538	protein_coding	IL1B
ENSG00000125753	protein_coding	VASP
ENSG00000125952	protein_coding	MAX
ENSG00000126262	processed_transcript	FFAR2
ENSG00000126561	protein_coding	STAT5A
ENSG00000126822	protein_coding	PLEKHG3
ENSG00000127507	protein_coding	EMR2
ENSG00000128016	protein_coding	ZFP36
ENSG00000128335	protein_coding	APOL2
ENSG00000129351	protein_coding	ILF3
ENSG00000129667	retained_intron	RHBDF2
ENSG00000130066	protein_coding	SAT1
ENSG00000130227	protein_coding	XPO7
ENSG00000130429	protein_coding	ARPC1B
ENSG00000130723	protein_coding	PRRC2B
ENSG00000130775	protein_coding	THEMIS2
ENSG00000132182	protein_coding	NUP210
ENSG00000132205	protein_coding	EMILIN2
ENSG00000132475	protein_coding	H3F3B
ENSG00000132589	protein_coding	FLOT2
ENSG00000133318	protein_coding	RTN3
ENSG00000134905	retained_intron	CARS2
ENSG00000135148	protein_coding	TRAFD1
ENSG00000135365	protein_coding	PHF21A
ENSG00000135426	protein_coding	TESPA1
ENSG00000135604	protein_coding	STX11
ENSG00000135636	protein_coding	DYSF
ENSG00000135677	protein_coding	GNS
ENSG00000136156	protein_coding	ITM2B
ENSG00000136250	protein_coding	AOAH
ENSG00000136436	protein_coding	CALCOCO2
ENSG00000136942	protein_coding	RPL35
ENSG00000137312	retained_intron	FLOT1
ENSG00000137337	protein_coding	MDC1
ENSG00000137441	protein_coding	FGFBP2
ENSG00000137462	protein_coding	TLR2
ENSG00000137497	retained_intron	NUMA1
ENSG00000137509	protein_coding	PRCP
ENSG00000137752	protein_coding	CASP1
ENSG00000139641	protein_coding	ESYT1
ENSG00000140105	protein_coding	WARS
ENSG00000140564	protein_coding	FURIN
ENSG00000140678	retained_intron	ITGAX
ENSG00000140749	protein_coding	IGSF6
ENSG00000141526	protein_coding	SLC16A3
ENSG00000141574	protein_coding	SECTM1
ENSG00000142089	protein_coding	IFITM3
ENSG00000142166	protein_coding	IFNAR1
ENSG00000142657	protein_coding	PGD
ENSG00000143119	protein_coding	CD53
ENSG00000143226	protein_coding	FCGR2A
ENSG00000143297	processed_transcript	FCRL5
ENSG00000143515	protein_coding	ATP8B2
ENSG00000143546	protein_coding	S100A8
ENSG00000143772	protein_coding	ITPKB
ENSG00000144118	protein_coding	RALB
ENSG00000146859	protein_coding	TMEM140
ENSG00000147457	protein_coding	CHMP7
ENSG00000148175	protein_coding	STOM
ENSG00000148841	protein_coding	ITPRIP
ENSG00000149131	protein_coding	SERPING1
ENSG00000150337	protein_coding	FCGR1A
ENSG00000151726	protein_coding	ACSL1
ENSG00000151948	nonsense_mediated_decay	GLT1D1
ENSG00000152229	protein_coding	PSTPIP2
ENSG00000153283	protein_coding	CD96
ENSG00000153310	protein_coding	FAM49B
ENSG00000154035	protein_coding	C17orf103
ENSG00000154451	retained_intron	GBP5
ENSG00000156587	protein_coding	UBE2L6
ENSG00000156738	protein_coding	MS4A1
ENSG00000157350	protein_coding	ST3GAL2
ENSG00000157551	protein_coding	KCNJ15
ENSG00000157933	protein_coding	SKI
ENSG00000158470	protein_coding	B4GALT5
ENSG00000158869	processed_transcript	FCER1G
ENSG00000159128	protein_coding	IFNGR2
ENSG00000159322	nonsense_mediated_decay	ADPGK
ENSG00000160593	protein_coding	AMICA1
ENSG00000160613	protein_coding	PCSK7
ENSG00000160685	protein_coding	ZBTB7B
ENSG00000160785	protein_coding	SLC25A44
ENSG00000160796	protein_coding	NBEAL2
ENSG00000160883	retained_intron	HK3
ENSG00000161921	protein_coding	CXCL16
ENSG00000162551	protein_coding	ALPL
ENSG00000162645	nonsense_mediated_decay	GBP2
ENSG00000162654	protein_coding	GBP4
ENSG00000162739	protein_coding	SLAMF6
ENSG00000162894	protein_coding	FAIM3
ENSG00000163162	processed_transcript	RNF149
ENSG00000163220	protein_coding	S100A9
ENSG00000163221	protein_coding	S100A12
ENSG00000163412	protein_coding	EIF4E3
ENSG00000163421	protein_coding	PROK2
ENSG00000163736	protein_coding	PPBP
ENSG00000163754	protein_coding	GYG1
ENSG00000163803	protein_coding	PLB1
ENSG00000163932	protein_coding	PRKCD
ENSG00000163956	protein_coding	LRPAP1
ENSG00000165102	protein_coding	HGSNAT
ENSG00000165168	protein_coding	CYBB
ENSG00000166523	protein_coding	CLEC4E
ENSG00000166710	protein_coding	B2M
ENSG00000167207	processed_transcript	NOD2
ENSG00000167208	protein_coding	SNX20
ENSG00000167470	protein_coding	MIDN
ENSG00000167483	protein_coding	FAM129C
ENSG00000167851	protein_coding	CD300A
ENSG00000167996	protein_coding	FTH1
ENSG00000168062	protein_coding	BATF2
ENSG00000168394	retained_intron	TAP1
ENSG00000168461	protein_coding	RAB31
ENSG00000169057	protein_coding	MECP2
ENSG00000169385	protein_coding	RNASE2
ENSG00000169896	protein_coding	ITGAM
ENSG00000170004	protein_coding	CHD3
ENSG00000170525	protein_coding	PFKFB3
ENSG00000170956	protein_coding	CEACAM3
ENSG00000170989	protein_coding	S1PR1
ENSG00000171223	protein_coding	JUNB
ENSG00000171236	protein_coding	LRG1
ENSG00000171700	protein_coding	RGS19
ENSG00000171777	protein_coding	RASGRP4
ENSG00000172216	protein_coding	CEBPB
ENSG00000172936	protein_coding	MYD88
ENSG00000173083	protein_coding	HPSE
ENSG00000173110	protein_coding	HSPA6
ENSG00000174125	processed_transcript	TLR1
ENSG00000174238	protein_coding	PITPNA
ENSG00000174282	protein_coding	ZBTB4
ENSG00000174837	protein_coding	EMR1
ENSG00000174944	protein_coding	P2RY14
ENSG00000175489	protein_coding	LRRC25
ENSG00000176788	protein_coding	BASP1
ENSG00000177674	protein_coding	AGTRAP
ENSG00000177989	retained_intron	ODF3B
ENSG00000178607	protein_coding	ERN1
ENSG00000178719	protein_coding	GRINA
ENSG00000178927	protein_coding	C17orf62
ENSG00000181274	protein_coding	FRAT2
ENSG00000181444	protein_coding	ZNF467
ENSG00000182511	protein_coding	FES
ENSG00000182541	retained_intron	LIMK2
ENSG00000182782	protein_coding	HCAR2
ENSG00000182885	protein_coding	GPR97
ENSG00000183255	protein_coding	PTTG1IP
ENSG00000183625	protein_coding	CCR3
ENSG00000183696	protein_coding	UPP1
ENSG00000183762	protein_coding	KREMEN1
ENSG00000184557	protein_coding	SOCS3
ENSG00000184678	protein_coding	HIST2H2BE
ENSG00000185033	protein_coding	SEMA4B
ENSG00000185215	processed_transcript	TNFAIP2
ENSG00000185989	protein_coding	RASA3
ENSG00000186174	protein_coding	BCL9L
ENSG00000187116	protein_coding	LILRA5
ENSG00000188042	protein_coding	ARL4C
ENSG00000188313	protein_coding	PLSCR1
ENSG00000189067	protein_coding	LITAF
ENSG00000189091	protein_coding	SF3B3
ENSG00000196189	protein_coding	SEMA4A
ENSG00000196209	nonsense_mediated_decay	SIRPB2
ENSG00000196352	protein_coding	CD55
ENSG00000196405	protein_coding	EVL
ENSG00000196663	protein_coding	TECPR2
ENSG00000196743	protein_coding	GM2A
ENSG00000196954	retained_intron	CASP4
ENSG00000197006	processed_transcript	METTL9
ENSG00000197249	protein_coding	SERPINA1
ENSG00000197324	protein_coding	LRP10
ENSG00000197471	protein_coding	SPN
ENSG00000197694	protein_coding	SPTAN1
ENSG00000197818	protein_coding	SLC9A8
ENSG00000197903	protein_coding	HIST1H2BK
ENSG00000198053	protein_coding	SIRPA
ENSG00000198089	processed_transcript	SFI1
ENSG00000198189	protein_coding	HSD17B11
ENSG00000198286	protein_coding	CARD11
ENSG00000198355	protein_coding	PIM3
ENSG00000198736	protein_coding	MSRB1
ENSG00000198744	unprocessed_pseudogene	RP5-857K21.11
ENSG00000203710	processed_transcript	CR1
ENSG00000203747	protein_coding	FCGR3A
ENSG00000204264	retained_intron	PSMB8
ENSG00000204472	protein_coding	AIF1
ENSG00000204577	protein_coding	LILRB3
ENSG00000204592	protein_coding	HLA-E
ENSG00000204936	polymorphic_pseudogene	CD177
ENSG00000211638	IG_V_gene	IGLV8-61
ENSG00000211640	IG_V_gene	IGLV6-57
ENSG00000211671	IG_V_gene	IGLV2-8
ENSG00000211896	IG_C_gene	IGHG1
ENSG00000213719	protein_coding	CLIC1
ENSG00000221963	protein_coding	APOL6
ENSG00000224397	lincRNA	RP11-290F20.3
ENSG00000235568	protein_coding	NFAM1
ENSG00000239839	protein_coding	DEFA3
ENSG00000240065	protein_coding	PSMB9
ENSG00000241839	protein_coding	PLEKHO2
ENSG00000241878	protein_coding	PISD
ENSG00000244482	protein_coding	LILRA6
ENSG00000247982	lincRNA	LINC00926

### Sheet: cluster 2
ENSEMBL_GENE_ID	tx_biotype	gene_name
ENSG00000001497	protein_coding	LAS1L
ENSG00000003400	protein_coding	CASP10
ENSG00000005156	protein_coding	LIG3
ENSG00000006432	protein_coding	MAP3K9
ENSG00000009954	protein_coding	BAZ1B
ENSG00000010030	protein_coding	ETV7
ENSG00000010278	protein_coding	CD9
ENSG00000010310	protein_coding	GIPR
ENSG00000010539	protein_coding	ZNF200
ENSG00000010704	protein_coding	HFE
ENSG00000011275	protein_coding	RNF216
ENSG00000013583	protein_coding	HEBP1
ENSG00000015475	protein_coding	BID
ENSG00000021762	protein_coding	OSBPL5
ENSG00000023171	protein_coding	GRAMD1B
ENSG00000023318	protein_coding	ERP44
ENSG00000026103	protein_coding	FAS
ENSG00000026559	protein_coding	KCNG1
ENSG00000041357	protein_coding	PSMA4
ENSG00000042088	nonsense_mediated_decay	TDP1
ENSG00000047578	retained_intron	KIAA0556
ENSG00000049245	protein_coding	VAMP3
ENSG00000051009	protein_coding	FAM160A2
ENSG00000054523	protein_coding	KIF1B
ENSG00000054967	protein_coding	RELT
ENSG00000055483	nonsense_mediated_decay	USP36
ENSG00000058799	nonsense_mediated_decay	YIPF1
ENSG00000059573	protein_coding	ALDH18A1
ENSG00000060971	processed_transcript	ACAA1
ENSG00000061936	retained_intron	SFSWAP
ENSG00000063180	protein_coding	CA11
ENSG00000065029	retained_intron	ZNF76
ENSG00000065491	protein_coding	TBC1D22B
ENSG00000065911	protein_coding	MTHFD2
ENSG00000067992	protein_coding	PDK3
ENSG00000068024	protein_coding	HDAC4
ENSG00000068654	protein_coding	POLR1A
ENSG00000068784	protein_coding	SRBD1
ENSG00000069188	protein_coding	SDK2
ENSG00000070366	retained_intron	SMG6
ENSG00000070371	protein_coding	CLTCL1
ENSG00000070501	protein_coding	POLB
ENSG00000070540	nonsense_mediated_decay	WIPI1
ENSG00000072134	protein_coding	EPN2
ENSG00000072609	protein_coding	CHFR
ENSG00000073009	protein_coding	IKBKG
ENSG00000074590	protein_coding	NUAK1
ENSG00000074657	protein_coding	ZNF532
ENSG00000075399	protein_coding	VPS9D1
ENSG00000076604	protein_coding	TRAF4
ENSG00000077721	protein_coding	UBE2A
ENSG00000078589	protein_coding	P2RY10
ENSG00000081791	protein_coding	KIAA0141
ENSG00000082014	processed_transcript	SMARCD3
ENSG00000082212	protein_coding	ME2
ENSG00000083454	protein_coding	P2RX5
ENSG00000084463	protein_coding	WBP11
ENSG00000084774	protein_coding	CAD
ENSG00000085063	protein_coding	CD59
ENSG00000086061	protein_coding	DNAJA1
ENSG00000087116	protein_coding	ADAMTS2
ENSG00000087152	protein_coding	ATXN7L3
ENSG00000087237	protein_coding	CETP
ENSG00000087263	protein_coding	OGFOD1
ENSG00000087269	processed_transcript	NOP14
ENSG00000088298	protein_coding	EDEM2
ENSG00000088808	nonsense_mediated_decay	PPP1R13B
ENSG00000088881	nonsense_mediated_decay	EBF4
ENSG00000089154	protein_coding	GCN1L1
ENSG00000089737	retained_intron	DDX24
ENSG00000090006	processed_transcript	LTBP4
ENSG00000090339	protein_coding	ICAM1
ENSG00000090470	protein_coding	PDCD7
ENSG00000090920	protein_coding	FCGBP
ENSG00000091106	protein_coding	NLRC4
ENSG00000091436	protein_coding	MLTK
ENSG00000092036	protein_coding	HAUS4
ENSG00000092067	protein_coding	CEBPE
ENSG00000093167	protein_coding	LRRFIP2
ENSG00000095585	protein_coding	BLNK
ENSG00000096968	processed_transcript	JAK2
ENSG00000099377	protein_coding	HSD3B7
ENSG00000099381	protein_coding	SETD1A
ENSG00000099860	retained_intron	GADD45B
ENSG00000099985	protein_coding	OSM
ENSG00000100031	protein_coding	GGT1
ENSG00000100151	protein_coding	PICK1
ENSG00000100296	protein_coding	THOC5
ENSG00000100311	protein_coding	PDGFB
ENSG00000100321	protein_coding	SYNGR1
ENSG00000100336	processed_transcript	APOL4
ENSG00000100418	protein_coding	DESI1
ENSG00000100445	retained_intron	SDR39U1
ENSG00000100938	protein_coding	GMPR2
ENSG00000101181	processed_transcript	MTG2
ENSG00000101361	protein_coding	NOP56
ENSG00000101363	protein_coding	MANBAL
ENSG00000101425	protein_coding	BPI
ENSG00000101665	protein_coding	SMAD7
ENSG00000101882	processed_transcript	NKAP
ENSG00000102010	protein_coding	BMX
ENSG00000102226	protein_coding	USP11
ENSG00000102245	protein_coding	CD40LG
ENSG00000102796	protein_coding	DHRS12
ENSG00000102897	processed_transcript	LYRM1
ENSG00000103319	protein_coding	EEF2K
ENSG00000103365	protein_coding	GGA2
ENSG00000103489	protein_coding	XYLT1
ENSG00000103642	protein_coding	LACTB
ENSG00000103647	protein_coding	CORO2B
ENSG00000103671	processed_transcript	TRIP4
ENSG00000103723	protein_coding	AP3B2
ENSG00000104324	protein_coding	CPQ
ENSG00000104325	nonsense_mediated_decay	DECR1
ENSG00000104375	processed_transcript	STK3
ENSG00000104490	protein_coding	NCALD
ENSG00000104626	protein_coding	ERI1
ENSG00000104856	protein_coding	RELB
ENSG00000104921	protein_coding	FCER2
ENSG00000105355	protein_coding	PLIN3
ENSG00000105383	protein_coding	CD33
ENSG00000105419	retained_intron	MEIS3
ENSG00000105426	processed_transcript	PTPRS
ENSG00000105516	protein_coding	DBP
ENSG00000105711	protein_coding	SCN1B
ENSG00000106070	protein_coding	GRB10
ENSG00000106344	protein_coding	RBM28
ENSG00000106682	protein_coding	EIF4H
ENSG00000107485	processed_transcript	GATA3
ENSG00000107566	protein_coding	ERLIN1
ENSG00000107745	nonsense_mediated_decay	MICU1
ENSG00000107815	processed_transcript	C10orf2
ENSG00000107960	protein_coding	OBFC1
ENSG00000108312	protein_coding	UBTF
ENSG00000108387	protein_coding	2004-09-01
ENSG00000108559	processed_transcript	NUP88
ENSG00000108773	protein_coding	KAT2A
ENSG00000108788	protein_coding	MLX
ENSG00000108861	protein_coding	DUSP3
ENSG00000108932	protein_coding	SLC16A6
ENSG00000108950	processed_transcript	FAM20A
ENSG00000109854	protein_coding	HTATIP2
ENSG00000110080	nonsense_mediated_decay	ST3GAL4
ENSG00000111203	protein_coding	ITFG2
ENSG00000111321	processed_transcript	LTBR
ENSG00000111450	protein_coding	STX2
ENSG00000111641	protein_coding	NOP2
ENSG00000111684	nonsense_mediated_decay	LPCAT3
ENSG00000111729	protein_coding	CLEC4A
ENSG00000111817	protein_coding	DSE
ENSG00000112053	protein_coding	SLC26A8
ENSG00000112149	protein_coding	CD83
ENSG00000112182	protein_coding	BACH2
ENSG00000113273	protein_coding	ARSB
ENSG00000113569	protein_coding	NUP155
ENSG00000113721	protein_coding	PDGFRB
ENSG00000114554	protein_coding	PLXNA1
ENSG00000114861	protein_coding	FOXP1
ENSG00000115129	protein_coding	TP53I3
ENSG00000115282	retained_intron	TTC31
ENSG00000115318	retained_intron	LOXL3
ENSG00000115457	protein_coding	IGFBP2
ENSG00000115602	protein_coding	IL1RL1
ENSG00000115604	protein_coding	IL18R1
ENSG00000115652	protein_coding	UXS1
ENSG00000115884	protein_coding	SDC1
ENSG00000116209	protein_coding	TMEM59
ENSG00000116663	protein_coding	FBXO6
ENSG00000116793	processed_transcript	PHTF1
ENSG00000117090	protein_coding	SLAMF1
ENSG00000117318	protein_coding	ID3
ENSG00000117322	protein_coding	CR2
ENSG00000117399	protein_coding	CDC20
ENSG00000117597	protein_coding	DIEXF
ENSG00000117758	protein_coding	STX12
ENSG00000118113	protein_coding	MMP8
ENSG00000118217	protein_coding	ATF6
ENSG00000118508	protein_coding	RAB32
ENSG00000118855	protein_coding	MFSD1
ENSG00000118985	protein_coding	ELL2
ENSG00000119401	protein_coding	TRIM32
ENSG00000119522	processed_transcript	DENND1A
ENSG00000119686	protein_coding	FLVCR2
ENSG00000120265	protein_coding	PCMT1
ENSG00000120306	protein_coding	CYSTM1
ENSG00000120656	processed_transcript	TAF12
ENSG00000120942	protein_coding	UBIAD1
ENSG00000121057	protein_coding	AKAP1
ENSG00000121064	protein_coding	SCPEP1
ENSG00000121289	protein_coding	CEP89
ENSG00000121297	protein_coding	TSHZ3
ENSG00000121413	protein_coding	ZSCAN18
ENSG00000121797	protein_coding	CCRL2
ENSG00000122121	protein_coding	XPNPEP2
ENSG00000122224	protein_coding	LY9
ENSG00000123130	protein_coding	ACOT9
ENSG00000123485	nonsense_mediated_decay	HJURP
ENSG00000123609	protein_coding	NMI
ENSG00000123610	protein_coding	TNFAIP6
ENSG00000123643	protein_coding	SLC36A1
ENSG00000123836	protein_coding	PFKFB2
ENSG00000124107	protein_coding	SLPI
ENSG00000124203	protein_coding	ZNF831
ENSG00000124226	protein_coding	RNF114
ENSG00000124243	protein_coding	BCAS4
ENSG00000124785	protein_coding	NRN1
ENSG00000125166	protein_coding	GOT2
ENSG00000125485	retained_intron	DDX31
ENSG00000125510	protein_coding	OPRL1
ENSG00000125731	processed_transcript	SH2D3A
ENSG00000125740	protein_coding	FOSB
ENSG00000125744	protein_coding	RTN2
ENSG00000126001	protein_coding	CEP250
ENSG00000126351	protein_coding	THRA
ENSG00000126368	protein_coding	NR1D1
ENSG00000126464	protein_coding	PRR12
ENSG00000126945	protein_coding	HNRNPH2
ENSG00000127463	protein_coding	EMC1
ENSG00000128203	protein_coding	ASPHD2
ENSG00000128294	protein_coding	TPST2
ENSG00000128594	protein_coding	LRRC4
ENSG00000129244	protein_coding	ATP1B2
ENSG00000129347	retained_intron	KRI1
ENSG00000129450	protein_coding	SIGLEC9
ENSG00000129636	processed_transcript	ITFG1
ENSG00000130299	protein_coding	GTPBP3
ENSG00000130433	protein_coding	CACNG6
ENSG00000130489	protein_coding	SCO2
ENSG00000130529	protein_coding	TRPM4
ENSG00000130702	processed_transcript	LAMA5
ENSG00000130714	protein_coding	POMT1
ENSG00000130787	retained_intron	HIP1R
ENSG00000130956	protein_coding	HABP4
ENSG00000131069	processed_transcript	ACSS2
ENSG00000131089	protein_coding	ARHGEF9
ENSG00000131378	nonsense_mediated_decay	RFTN1
ENSG00000131747	protein_coding	TOP2A
ENSG00000131979	protein_coding	GCH1
ENSG00000132185	protein_coding	FCRLA
ENSG00000132286	protein_coding	TIMM10B
ENSG00000132357	protein_coding	CARD6
ENSG00000132383	protein_coding	RPA1
ENSG00000132600	protein_coding	PRMT7
ENSG00000132604	protein_coding	TERF2
ENSG00000132704	retained_intron	FCRL2
ENSG00000132825	protein_coding	PPP1R3D
ENSG00000132906	protein_coding	CASP9
ENSG00000133056	protein_coding	PIK3C2B
ENSG00000133063	processed_transcript	CHIT1
ENSG00000133065	protein_coding	SLC41A1
ENSG00000133317	protein_coding	LGALS12
ENSG00000133422	protein_coding	MORC2
ENSG00000133985	protein_coding	TTC9
ENSG00000134072	protein_coding	CAMK1
ENSG00000134243	protein_coding	SORT1
ENSG00000134470	protein_coding	IL15RA
ENSG00000134851	protein_coding	TMEM165
ENSG00000134899	protein_coding	ERCC5
ENSG00000135211	protein_coding	TMEM60
ENSG00000135334	protein_coding	AKIRIN2
ENSG00000135372	protein_coding	NAT10
ENSG00000135424	protein_coding	ITGA7
ENSG00000135519	protein_coding	KCNH3
ENSG00000135631	processed_transcript	RAB11FIP5
ENSG00000135632	nonsense_mediated_decay	SMYD5
ENSG00000135828	protein_coding	RNASEL
ENSG00000135898	nonsense_mediated_decay	GPR55
ENSG00000135900	protein_coding	MRPL44
ENSG00000136048	protein_coding	DRAM1
ENSG00000136231	protein_coding	IGF2BP3
ENSG00000136573	protein_coding	BLK
ENSG00000136810	protein_coding	TXN
ENSG00000136861	protein_coding	CDK5RAP2
ENSG00000136878	processed_transcript	USP20
ENSG00000137070	protein_coding	IL11RA
ENSG00000137073	protein_coding	UBAP2
ENSG00000137094	protein_coding	DNAJB5
ENSG00000137103	protein_coding	TMEM8B
ENSG00000137393	protein_coding	RNF144B
ENSG00000137460	protein_coding	FHDC1
ENSG00000137502	protein_coding	RAB30
ENSG00000137757	nonsense_mediated_decay	CASP5
ENSG00000137767	protein_coding	SQRDL
ENSG00000138002	protein_coding	IFT172
ENSG00000138031	protein_coding	ADCY3
ENSG00000138069	processed_transcript	RAB1A
ENSG00000138111	protein_coding	TMEM180
ENSG00000138413	protein_coding	IDH1
ENSG00000138433	protein_coding	CIR1
ENSG00000138600	protein_coding	SPPL2A
ENSG00000138772	protein_coding	ANXA3
ENSG00000138798	protein_coding	EGF
ENSG00000138835	protein_coding	RGS3
ENSG00000139178	nonsense_mediated_decay	C1RL
ENSG00000139266	protein_coding	2009-03-01
ENSG00000139572	protein_coding	GPR84
ENSG00000139645	processed_transcript	ANKRD52
ENSG00000139832	protein_coding	RAB20
ENSG00000140320	protein_coding	BAHD1
ENSG00000140479	protein_coding	PCSK6
ENSG00000140545	nonsense_mediated_decay	MFGE8
ENSG00000140932	protein_coding	CMTM2
ENSG00000141012	protein_coding	GALNS
ENSG00000141293	protein_coding	SKAP1
ENSG00000141562	protein_coding	NARF
ENSG00000141720	protein_coding	PIP4K2B
ENSG00000141736	protein_coding	ERBB2
ENSG00000142408	protein_coding	CACNG8
ENSG00000143157	protein_coding	POGK
ENSG00000143207	retained_intron	RFWD2
ENSG00000143252	protein_coding	SDHC
ENSG00000143458	processed_transcript	GABPB2
ENSG00000143476	protein_coding	DTL
ENSG00000143545	protein_coding	RAB13
ENSG00000143570	protein_coding	SLC39A1
ENSG00000143771	protein_coding	CNIH4
ENSG00000143797	protein_coding	MBOAT2
ENSG00000143842	processed_transcript	SOX13
ENSG00000144134	protein_coding	RABL2A
ENSG00000144218	protein_coding	AFF3
ENSG00000144476	protein_coding	ACKR3
ENSG00000144749	protein_coding	LRIG1
ENSG00000144848	protein_coding	ATG3
ENSG00000145041	protein_coding	VPRBP
ENSG00000145365	protein_coding	TIFA
ENSG00000145491	protein_coding	ROPN1L
ENSG00000145685	protein_coding	LHFPL2
ENSG00000145907	protein_coding	G3BP1
ENSG00000145911	protein_coding	N4BP3
ENSG00000146416	protein_coding	AIG1
ENSG00000146425	protein_coding	DYNLT1
ENSG00000147144	protein_coding	CCDC120
ENSG00000147224	protein_coding	PRPS1
ENSG00000147324	protein_coding	MFHAS1
ENSG00000147439	protein_coding	BIN3
ENSG00000147535	protein_coding	PPAPDC1B
ENSG00000148358	protein_coding	GPR107
ENSG00000148450	protein_coding	MSRB2
ENSG00000148719	protein_coding	DNAJB12
ENSG00000148773	protein_coding	MKI67
ENSG00000148834	processed_transcript	GSTO1
ENSG00000148840	protein_coding	PPRC1
ENSG00000148843	protein_coding	PDCD11
ENSG00000148926	protein_coding	ADM
ENSG00000149115	nonsense_mediated_decay	TNKS1BP1
ENSG00000149294	processed_transcript	NCAM1
ENSG00000149474	protein_coding	CSRP2BP
ENSG00000149527	protein_coding	PLCH2
ENSG00000150687	protein_coding	PRSS23
ENSG00000150907	protein_coding	FOXO1
ENSG00000151623	protein_coding	NR3C2
ENSG00000152022	protein_coding	LIX1L
ENSG00000152102	protein_coding	FAM168B
ENSG00000152127	processed_transcript	MGAT5
ENSG00000152213	protein_coding	ARL11
ENSG00000152454	protein_coding	ZNF256
ENSG00000152684	protein_coding	PELO
ENSG00000152766	protein_coding	ANKRD22
ENSG00000152804	protein_coding	HHEX
ENSG00000152894	protein_coding	PTPRK
ENSG00000153029	protein_coding	MR1
ENSG00000153064	processed_transcript	BANK1
ENSG00000154102	processed_transcript	C16orf74
ENSG00000154114	protein_coding	TBCEL
ENSG00000154217	protein_coding	PITPNC1
ENSG00000155097	protein_coding	ATP6V1C1
ENSG00000155229	protein_coding	MMS19
ENSG00000155307	protein_coding	SAMSN1
ENSG00000155659	protein_coding	VSIG4
ENSG00000156232	protein_coding	WHAMM
ENSG00000156475	protein_coding	PPP2R2B
ENSG00000156642	protein_coding	NPTN
ENSG00000157017	protein_coding	GHRL
ENSG00000157456	protein_coding	CCNB2
ENSG00000157557	protein_coding	ETS2
ENSG00000157570	protein_coding	TSPAN18
ENSG00000157916	protein_coding	RER1
ENSG00000158089	protein_coding	GALNT14
ENSG00000158292	protein_coding	GPR153
ENSG00000158481	protein_coding	CD1C
ENSG00000158769	protein_coding	F11R
ENSG00000158792	protein_coding	SPATA2L
ENSG00000158793	processed_transcript	NIT1
ENSG00000158887	nonsense_mediated_decay	MPZ
ENSG00000159189	protein_coding	C1QC
ENSG00000159496	nonsense_mediated_decay	RGL4
ENSG00000159618	protein_coding	GPR114
ENSG00000159733	protein_coding	ZFYVE28
ENSG00000159958	protein_coding	TNFRSF13C
ENSG00000160183	retained_intron	TMPRSS3
ENSG00000160185	protein_coding	UBASH3A
ENSG00000160208	protein_coding	RRP1B
ENSG00000160223	protein_coding	ICOSLG
ENSG00000160446	protein_coding	ZDHHC12
ENSG00000161791	protein_coding	FMNL3
ENSG00000162174	protein_coding	ASRGL1
ENSG00000162241	retained_intron	SLC25A45
ENSG00000162408	protein_coding	NOL9
ENSG00000162490	protein_coding	DRAXIN
ENSG00000162496	protein_coding	DHRS3
ENSG00000162512	protein_coding	SDC3
ENSG00000162543	protein_coding	UBXN10
ENSG00000162772	protein_coding	ATF3
ENSG00000162892	protein_coding	IL24
ENSG00000163251	protein_coding	FZD5
ENSG00000163348	protein_coding	PYGO2
ENSG00000163534	processed_transcript	FCRL1
ENSG00000163568	protein_coding	AIM2
ENSG00000163617	protein_coding	KIAA1407
ENSG00000163629	protein_coding	PTPN13
ENSG00000163814	protein_coding	CDCP1
ENSG00000163874	protein_coding	ZC3H12A
ENSG00000163958	protein_coding	ZDHHC19
ENSG00000164047	protein_coding	CAMP
ENSG00000164096	protein_coding	C4orf3
ENSG00000164125	protein_coding	FAM198B
ENSG00000164136	protein_coding	IL15
ENSG00000164253	processed_transcript	WDR41
ENSG00000164330	retained_intron	EBF1
ENSG00000164713	processed_transcript	BRI3
ENSG00000165181	protein_coding	C9orf84
ENSG00000165209	processed_transcript	STRBP
ENSG00000165275	protein_coding	TRMT10B
ENSG00000165490	protein_coding	C11orf82
ENSG00000165661	protein_coding	QSOX2
ENSG00000165678	protein_coding	GHITM
ENSG00000165733	protein_coding	BMS1
ENSG00000165795	protein_coding	NDRG2
ENSG00000165806	protein_coding	CASP7
ENSG00000165879	protein_coding	FRAT1
ENSG00000165905	protein_coding	GYLTL1B
ENSG00000166002	protein_coding	SMCO4
ENSG00000166348	nonsense_mediated_decay	USP54
ENSG00000166527	protein_coding	CLEC4D
ENSG00000166548	protein_coding	TK2
ENSG00000166793	retained_intron	YPEL4
ENSG00000166949	protein_coding	SMAD3
ENSG00000167123	protein_coding	CERCAM
ENSG00000167536	protein_coding	DHRS13
ENSG00000167600	protein_coding	CYP2S1
ENSG00000168264	protein_coding	IRF2BP2
ENSG00000168288	protein_coding	MMADHC
ENSG00000168395	retained_intron	ING5
ENSG00000168404	protein_coding	MLKL
ENSG00000168781	protein_coding	PPIP5K1
ENSG00000168887	protein_coding	C2orf68
ENSG00000168899	protein_coding	VAMP5
ENSG00000169116	protein_coding	PARM1
ENSG00000169228	retained_intron	RAB24
ENSG00000169230	protein_coding	PRELID1
ENSG00000169397	protein_coding	RNASE3
ENSG00000169884	protein_coding	WNT10B
ENSG00000169991	protein_coding	IFFO2
ENSG00000169994	protein_coding	MYO7B
ENSG00000170089	processed_transcript	RP11-423H2.1
ENSG00000170180	protein_coding	GYPA
ENSG00000170439	protein_coding	METTL7B
ENSG00000170837	protein_coding	GPR27
ENSG00000170892	protein_coding	TSEN34
ENSG00000171055	nonsense_mediated_decay	FEZ2
ENSG00000171101	processed_transcript	SIGLEC17P
ENSG00000171155	protein_coding	C1GALT1C1
ENSG00000171208	protein_coding	NETO2
ENSG00000171241	protein_coding	SHCBP1
ENSG00000171368	protein_coding	TPPP
ENSG00000171456	protein_coding	ASXL1
ENSG00000171462	protein_coding	DLK2
ENSG00000171467	processed_transcript	ZNF318
ENSG00000171649	processed_transcript	ZIK1
ENSG00000171791	protein_coding	BCL2
ENSG00000171848	protein_coding	RRM2
ENSG00000171992	protein_coding	SYNPO
ENSG00000172508	processed_transcript	CARNS1
ENSG00000173085	nonsense_mediated_decay	COQ2
ENSG00000173171	protein_coding	MTX1
ENSG00000173221	protein_coding	GLRX
ENSG00000173369	protein_coding	C1QB
ENSG00000173372	protein_coding	C1QA
ENSG00000173744	protein_coding	AGFG1
ENSG00000173926	protein_coding	2003-03-01
ENSG00000174099	protein_coding	MSRB3
ENSG00000175471	processed_transcript	MCTP1
ENSG00000175556	nonsense_mediated_decay	LONRF3
ENSG00000175643	retained_intron	RMI2
ENSG00000176531	retained_intron	PHLDB3
ENSG00000176871	protein_coding	WSB2
ENSG00000176896	protein_coding	TCEANC
ENSG00000177324	protein_coding	BEND2
ENSG00000177628	protein_coding	GBA
ENSG00000178104	processed_transcript	PDE4DIP
ENSG00000178199	processed_transcript	ZC3H12D
ENSG00000178814	processed_transcript	OPLAH
ENSG00000179409	protein_coding	GEMIN4
ENSG00000179532	retained_intron	DNHD1
ENSG00000179833	protein_coding	SERTAD2
ENSG00000179918	protein_coding	SEPHS2
ENSG00000179978	unprocessed_pseudogene	RP11-1319K7.1
ENSG00000180061	protein_coding	TMEM150B
ENSG00000181666	protein_coding	HKR1
ENSG00000182010	protein_coding	RTKN2
ENSG00000182013	protein_coding	PNMAL1
ENSG00000183019	protein_coding	C19orf59
ENSG00000183111	protein_coding	ARHGEF37
ENSG00000183347	protein_coding	GBP6
ENSG00000183426	processed_transcript	NPIPA1
ENSG00000183621	nonsense_mediated_decay	ZNF438
ENSG00000184221	protein_coding	OLIG1
ENSG00000184271	protein_coding	POU6F1
ENSG00000184489	protein_coding	PTP4A3
ENSG00000184500	protein_coding	PROS1
ENSG00000184675	protein_coding	AMER1
ENSG00000184708	processed_transcript	EIF4ENIF1
ENSG00000185339	protein_coding	TCN2
ENSG00000185880	protein_coding	TRIM69
ENSG00000185973	protein_coding	TMLHE
ENSG00000186431	protein_coding	FCAR
ENSG00000186810	protein_coding	CXCR3
ENSG00000186918	protein_coding	ZNF395
ENSG00000187554	protein_coding	TLR5
ENSG00000187621	retained_intron	TCL6
ENSG00000187775	nonsense_mediated_decay	DNAH17
ENSG00000188215	protein_coding	DCUN1D3
ENSG00000188305	protein_coding	C19orf35
ENSG00000188322	protein_coding	SBK1
ENSG00000188522	protein_coding	FAM83G
ENSG00000188820	protein_coding	FAM26F
ENSG00000188971	lincRNA	RP11-427H3.3
ENSG00000189144	processed_transcript	ZNF573
ENSG00000189159	protein_coding	HN1
ENSG00000189241	protein_coding	TSPYL1
ENSG00000196092	protein_coding	PAX5
ENSG00000196396	protein_coding	PTPN1
ENSG00000196415	protein_coding	PRTN3
ENSG00000196456	protein_coding	ZNF775
ENSG00000196683	processed_transcript	TOMM7
ENSG00000196943	protein_coding	NOP9
ENSG00000197208	protein_coding	SLC22A4
ENSG00000197272	protein_coding	IL27
ENSG00000197362	protein_coding	ZNF786
ENSG00000197381	processed_transcript	ADARB1
ENSG00000197409	protein_coding	HIST1H3D
ENSG00000197561	protein_coding	ELANE
ENSG00000197635	protein_coding	DPP4
ENSG00000197646	protein_coding	PDCD1LG2
ENSG00000197771	protein_coding	MCMBP
ENSG00000198001	protein_coding	IRAK4
ENSG00000198019	protein_coding	FCGR1B
ENSG00000198060	protein_coding	2005-03-01
ENSG00000198113	protein_coding	TOR4A
ENSG00000198216	protein_coding	CACNA1E
ENSG00000198478	protein_coding	SH3BGRL2
ENSG00000198574	protein_coding	SH2D1B
ENSG00000198585	protein_coding	NUDT16
ENSG00000198756	protein_coding	COLGALT2
ENSG00000198814	protein_coding	GK
ENSG00000198832	protein_coding	SELM
ENSG00000203666	processed_transcript	EFCAB2
ENSG00000204084	protein_coding	INPP5B
ENSG00000204178	protein_coding	TMEM57
ENSG00000204386	retained_intron	NEU1
ENSG00000204397	protein_coding	CARD16
ENSG00000204410	protein_coding	MSH5
ENSG00000204634	protein_coding	TBC1D8
ENSG00000204933	unprocessed_pseudogene	CD177P1
ENSG00000205220	protein_coding	PSMB10
ENSG00000205871	processed_pseudogene	RPS3AP47
ENSG00000205927	protein_coding	OLIG2
ENSG00000211639	IG_V_gene	IGLV4-60
ENSG00000211658	IG_V_gene	IGLV3-27
ENSG00000211670	IG_V_gene	IGLV3-9
ENSG00000211697	TR_V_gene	TRGV5
ENSG00000211721	TR_V_gene	TRBV6-5
ENSG00000211747	TR_V_gene	TRBV20-1
ENSG00000211750	TR_V_gene	TRBV24-1
ENSG00000211806	TR_V_gene	TRAV25
ENSG00000211945	IG_V_gene	IGHV1-18
ENSG00000211952	IG_V_gene	IGHV4-28
ENSG00000211955	IG_V_gene	IGHV3-33
ENSG00000211956	IG_V_gene	IGHV4-34
ENSG00000211961	IG_V_gene	IGHV1-45
ENSG00000211962	IG_V_gene	IGHV1-46
ENSG00000211964	IG_V_gene	IGHV3-48
ENSG00000211965	IG_V_gene	IGHV3-49
ENSG00000211966	IG_V_gene	IGHV5-51
ENSG00000211976	IG_V_gene	IGHV3-73
ENSG00000212232	snoRNA	SNORD17
ENSG00000213347	retained_intron	MXD3
ENSG00000214013	protein_coding	GANC
ENSG00000214212	protein_coding	C19orf38
ENSG00000214456	protein_coding	PLIN5
ENSG00000214753	protein_coding	HNRNPUL2
ENSG00000216490	protein_coding	IFI30
ENSG00000217555	nonsense_mediated_decay	CKLF
ENSG00000223648	IG_V_gene	IGHV3-64
ENSG00000223799	antisense	IL10RB-AS1
ENSG00000224041	IG_V_gene	IGKV3D-15
ENSG00000224067	processed_pseudogene	RP11-430K21.2
ENSG00000224373	IG_V_gene	IGHV4-59
ENSG00000225101	unprocessed_pseudogene	OR52K3P
ENSG00000225492	processed_transcript	GBP1P1
ENSG00000225698	IG_V_gene	IGHV3-72
ENSG00000225873	lincRNA	LINC00694
ENSG00000225889	antisense	AC074289.1
ENSG00000228784	lincRNA	LINC00954
ENSG00000229180	lincRNA	GS1-124K5.11
ENSG00000231027	unprocessed_pseudogene	AC079325.6
ENSG00000231233	antisense	CCDC147-AS1
ENSG00000232216	IG_V_gene	IGHV3-43
ENSG00000232912	antisense	RP5-1115A15.1
ENSG00000233029	antisense	RP11-439A17.9
ENSG00000233030	antisense	RP11-196G18.3
ENSG00000233411	sense_intronic	RP11-104L21.2
ENSG00000233461	antisense	RP11-295G20.2
ENSG00000234389	sense_intronic	AC007278.3
ENSG00000234436	unprocessed_pseudogene	AC008984.7
ENSG00000234518	processed_pseudogene	PTGES3P1
ENSG00000234571	lincRNA	RP5-998N21.4
ENSG00000235532	lincRNA	LINC00402
ENSG00000236438	lincRNA	FAM157A
ENSG00000236525	sense_intronic	AC007278.2
ENSG00000236901	sense_intronic	MIR600HG
ENSG00000237522	processed_pseudogene	NONOP2
ENSG00000237945	antisense	LINC00649
ENSG00000238062	lincRNA	SPATA3-AS1
ENSG00000239819	IG_V_gene	IGKV1D-8
ENSG00000240409	unprocessed_pseudogene	MTATP8P1
ENSG00000241163	lincRNA	LINC00877
ENSG00000241294	IG_V_gene	IGKV2-24
ENSG00000241755	IG_V_gene	IGKV1-9
ENSG00000241886	sense_intronic	RP11-242C19.2
ENSG00000242472	IG_J_gene	IGHJ5
ENSG00000243055	antisense	GK-AS1
ENSG00000243156	protein_coding	MICAL3
ENSG00000243646	protein_coding	IL10RB
ENSG00000243772	protein_coding	KIR2DL3
ENSG00000244575	IG_V_gene	IGKV1-27
ENSG00000248166	processed_transcript	AC008984.2
ENSG00000249437	retained_intron	NAIP
ENSG00000249859	lincRNA	PVT1
ENSG00000250138	unprocessed_pseudogene	RP11-848G14.5
ENSG00000251230	lincRNA	RP11-701P16.5
ENSG00000253193	transcribed_unprocessed_pseudogene	FCGR1C
ENSG00000253230	lincRNA	LINC00599
ENSG00000253276	protein_coding	CCDC71L
ENSG00000254429	antisense	CTD-2562J17.7
ENSG00000254470	protein_coding	AP5B1
ENSG00000254901	nonsense_mediated_decay	MEF2BNB
ENSG00000255221	protein_coding	CARD17
ENSG00000255398	protein_coding	HCAR3
ENSG00000255587	protein_coding	RAB44
ENSG00000256590	TR_V_gene	TRDV3
ENSG00000257017	protein_coding	HP
ENSG00000258227	protein_coding	CLEC5A
ENSG00000258521	antisense	RP11-638I2.9
ENSG00000259001	antisense	RPPH1
ENSG00000260528	processed_transcript	FAM157C
ENSG00000260655	lincRNA	CTA-250D10.23
ENSG00000260943	lincRNA	RP11-476D10.1
ENSG00000261015	sense_overlapping	RP1-90J20.11
ENSG00000261596	sense_intronic	CTB-31N19.3
ENSG00000267365	antisense	KCNJ2-AS1
ENSG00000267852	antisense	CTB-133G6.2
ENSG00000268119	lincRNA	CTD-2561J22.5
ENSG00000268734	lincRNA	CTB-61M7.2
ENSG00000268758	processed_transcript	EMR4P
ENSG00000269028	protein_coding	MTRNR2L12
ENSG00000269290	lincRNA	RP11-869B15.1
ENSG00000269404	protein_coding	SPIB
ENSG00000269834	retained_intron	CTD-3018O17.3
ENSG00000269837	processed_transcript	RP11-15H20.5
ENSG00000270426	sense_intronic	RP11-326I11.5
ENSG00000271736	lincRNA	RP11-85G21.3
ENSG00000272098	processed_transcript	AC092299.8
ENSG00000272821	antisense	CTA-384D8.36
ENSG00000272914	sense_intronic	RP11-330O11.3

### Sheet: cluster 3
ENSEMBL_GENE_ID	tx_biotype	gene_name
ENSG00000011201	protein_coding	KAL1
ENSG00000065618	protein_coding	COL17A1
ENSG00000067177	protein_coding	PHKA1
ENSG00000070729	protein_coding	CNGB1
ENSG00000074410	protein_coding	CA12
ENSG00000077063	protein_coding	CTTNBP2
ENSG00000078399	protein_coding	HOXA9
ENSG00000079393	protein_coding	DUSP13
ENSG00000095203	protein_coding	EPB41L4B
ENSG00000095637	protein_coding	SORBS1
ENSG00000100065	retained_intron	CARD10
ENSG00000101197	protein_coding	BIRC7
ENSG00000105792	protein_coding	C7orf63
ENSG00000111339	protein_coding	ART4
ENSG00000115353	protein_coding	TACR1
ENSG00000122420	protein_coding	PTGFR
ENSG00000129682	protein_coding	FGF13
ENSG00000130222	protein_coding	GADD45G
ENSG00000132855	protein_coding	ANGPTL3
ENSG00000136244	protein_coding	IL6
ENSG00000136542	protein_coding	GALNT5
ENSG00000139287	protein_coding	TPH2
ENSG00000146005	protein_coding	PSD2
ENSG00000146072	protein_coding	TNFRSF21
ENSG00000146215	protein_coding	CRIP3
ENSG00000146722	processed_transcript	AC006014.8
ENSG00000146950	protein_coding	SHROOM2
ENSG00000148735	protein_coding	PLEKHS1
ENSG00000150625	protein_coding	GPM6A
ENSG00000152463	protein_coding	OLAH
ENSG00000153253	protein_coding	SCN3A
ENSG00000156234	protein_coding	CXCL13
ENSG00000158246	protein_coding	FAM46B
ENSG00000161940	protein_coding	BCL6B
ENSG00000162949	nonsense_mediated_decay	CAPN13
ENSG00000163710	nonsense_mediated_decay	PCOLCE2
ENSG00000163734	protein_coding	CXCL3
ENSG00000164879	protein_coding	CA3
ENSG00000168078	protein_coding	PBK
ENSG00000168274	protein_coding	HIST1H2AE
ENSG00000168542	protein_coding	COL3A1
ENSG00000168594	processed_transcript	ADAM29
ENSG00000168952	protein_coding	STXBP6
ENSG00000171224	processed_transcript	C10orf35
ENSG00000171385	protein_coding	KCND3
ENSG00000173239	protein_coding	LIPM
ENSG00000173699	protein_coding	SPATA3
ENSG00000174482	protein_coding	LINGO2
ENSG00000176320	lincRNA	RP11-404O13.5
ENSG00000179363	protein_coding	TMEM31
ENSG00000180535	protein_coding	BHLHA15
ENSG00000180616	processed_transcript	SSTR2
ENSG00000181458	protein_coding	TMEM45A
ENSG00000182379	protein_coding	NXPH4
ENSG00000185567	retained_intron	AHNAK2
ENSG00000185640	retained_intron	KRT79
ENSG00000185897	protein_coding	FFAR3
ENSG00000186583	protein_coding	SPATC1
ENSG00000188505	protein_coding	NCCRP1
ENSG00000189366	protein_coding	ALG1L
ENSG00000196796	protein_coding	CTB-134H23.2
ENSG00000200579	misc_RNA	Y_RNA
ENSG00000200735	misc_RNA	RNY4P8
ENSG00000201302	snoRNA	SNORA65
ENSG00000203757	protein_coding	OR6K3
ENSG00000203814	protein_coding	HIST2H2BF
ENSG00000204583	lincRNA	LRCOL1
ENSG00000204791	antisense	CTD-3065J16.6
ENSG00000205002	protein_coding	AARD
ENSG00000205018	protein_coding	RP11-830F9.6
ENSG00000207171	snoRNA	SNORA51
ENSG00000211835	TR_J_gene	TRAJ56
ENSG00000211857	TR_J_gene	TRAJ32
ENSG00000212443	snoRNA	SNORA53
ENSG00000212567	snoRNA	SNORA57
ENSG00000214955	lincRNA	AP000318.2
ENSG00000215148	processed_transcript	PRSS41
ENSG00000215196	antisense	AC091878.1
ENSG00000217159	processed_pseudogene	LARP1P1
ENSG00000217889	processed_pseudogene	KRT18P48
ENSG00000219607	protein_coding	PPP1R3G
ENSG00000222005	processed_transcript	LINC01118
ENSG00000222335	misc_RNA	Y_RNA
ENSG00000223284	snRNA	RNU6-195P
ENSG00000223808	lincRNA	RP11-428L9.2
ENSG00000224467	antisense	AC009313.1
ENSG00000224666	antisense	RP1-50J22.4
ENSG00000226128	processed_pseudogene	RPL26P9
ENSG00000226252	antisense	RP1-18D14.7
ENSG00000226253	processed_pseudogene	MRPL35P3
ENSG00000226338	processed_pseudogene	AC079150.2
ENSG00000226441	antisense	PLCL2-AS1
ENSG00000226508	lincRNA	AC104655.3
ENSG00000226937	processed_transcript	CEP164P1
ENSG00000227082	lincRNA	AL592494.5
ENSG00000228050	processed_pseudogene	TOP3BP1
ENSG00000228960	processed_transcript	OR2A9P
ENSG00000228976	processed_pseudogene	SUMO2P8
ENSG00000228981	processed_pseudogene	RP11-364L4.1
ENSG00000228985	TR_D_gene	TRDD3
ENSG00000229044	antisense	RP11-266K22.2
ENSG00000229331	sense_intronic	GK-IT1
ENSG00000229489	processed_pseudogene	ATP5A1P5
ENSG00000230850	lincRNA	RP11-782C8.1
ENSG00000231256	protein_coding	C17orf105
ENSG00000231419	lincRNA	LINC00689
ENSG00000231940	processed_pseudogene	RPS7P3
ENSG00000232254	unprocessed_pseudogene	CSF2RBP1
ENSG00000232333	processed_pseudogene	RPS27AP2
ENSG00000234147	lincRNA	RP3-460G2.2
ENSG00000235098	protein_coding	ANKRD65
ENSG00000236523	processed_pseudogene	NPM1P40
ENSG00000237111	IG_J_pseudogene	IGHJ3P
ENSG00000237547	IG_J_pseudogene	IGHJ2P
ENSG00000237927	lincRNA	RP3-393E18.2
ENSG00000238311	snoRNA	snoU13
ENSG00000239744	misc_RNA	RN7SL63P
ENSG00000239906	antisense	RP11-34P13.14
ENSG00000239941	lincRNA	RP11-246A10.1
ENSG00000240454	processed_pseudogene	RPL39P26
ENSG00000241244	IG_V_gene	IGKV1D-16
ENSG00000242412	processed_transcript	DBIL5P2
ENSG00000243273	antisense	RP11-166N6.2
ENSG00000248477	processed_transcript	RP11-848G14.2
ENSG00000248596	lincRNA	RP11-844P9.2
ENSG00000249141	protein_coding	RP11-514O12.4
ENSG00000249173	lincRNA	LINC01093
ENSG00000249923	antisense	XXbac-B444P24.8
ENSG00000250687	processed_transcript	RP11-497H16.7
ENSG00000253111	lincRNA	RP11-136O12.2
ENSG00000253146	processed_pseudogene	CIR1P1
ENSG00000253159	protein_coding	PCDHGA12
ENSG00000253448	IG_V_pseudogene	IGLV3-6
ENSG00000253483	processed_pseudogene	CTC-756D1.1
ENSG00000253539	antisense	RP11-402L5.1
ENSG00000253686	lincRNA	CTB-43E15.3
ENSG00000254288	lincRNA	RP11-6I2.3
ENSG00000254395	IG_V_pseudogene	IGHV4-55
ENSG00000254521	nonsense_mediated_decay	SIGLEC12
ENSG00000254522	processed_pseudogene	RP11-113K21.1
ENSG00000254554	antisense	RP11-351I24.1
ENSG00000254593	unprocessed_pseudogene	OR7E126P
ENSG00000254602	sense_overlapping	AP000662.4
ENSG00000254859	antisense	RP11-661A12.5
ENSG00000256433	lincRNA	RP1-102E24.8
ENSG00000256673	unprocessed_pseudogene	RP11-599J14.2
ENSG00000257127	retained_intron	CLLU1
ENSG00000257360	processed_pseudogene	RP11-74K11.1
ENSG00000258473	lincRNA	RP11-7F17.4
ENSG00000258654	lincRNA	RP11-509A17.3
ENSG00000258881	protein_coding	AC007040.11
ENSG00000258957	lincRNA	RP11-363J20.1
ENSG00000259182	lincRNA	RP11-424I19.2
ENSG00000260518	processed_transcript	BMS1P8
ENSG00000260877	lincRNA	RP11-211G23.2
ENSG00000261097	lincRNA	LINC00563
ENSG00000261594	protein_coding	TPBGL
ENSG00000263883	transcribed_processed_pseudogene	RP11-51F16.5
ENSG00000264425	miRNA	MIR4653
ENSG00000265443	lincRNA	CTD-2349P21.6
ENSG00000266803	sense_intronic	RP1-77H15.1
ENSG00000267035	lincRNA	RP11-1094M14.10
ENSG00000267054	sense_intronic	CTD-2540B15.10
ENSG00000267191	antisense	RP11-15A1.2
ENSG00000267293	processed_pseudogene	RP11-8H2.1
ENSG00000268457	protein_coding	AL160175.1
ENSG00000268549	antisense	RP11-295P9.8
ENSG00000268805	protein_coding	PRED57
ENSG00000268965	protein_coding	AC061992.1
ENSG00000269091	antisense	CTD-2126E3.3
ENSG00000269120	protein_coding	AL133318.1
ENSG00000269956	antisense	MKNK1-AS1
ENSG00000270179	sense_intronic	RP11-159N11.4
ENSG00000270268	processed_pseudogene	RP1-164L12.1
ENSG00000270344	antisense	RP11-734K2.4
ENSG00000271304	processed_pseudogene	DPRXP2
ENSG00000272255	lincRNA	CTD-3224K15.3
