## Supplementary Table S7 for "Impaired resolution of blood transcriptomes through tuberculosis treatment with diabetes comorbidity"

### Sheet: Overlap_Combined_SUN_revUNPAD_C
ENSEMBL_ID	tx_biotype	gene_name
ENSG00000070501	protein_coding	POLB
ENSG00000075399	protein_coding	VPS9D1
ENSG00000088298	protein_coding	EDEM2
ENSG00000089351	protein_coding	GRAMD1A
ENSG00000102796	protein_coding	DHRS12
ENSG00000104325	nonsense_mediated_decay	DECR1
ENSG00000105711	protein_coding	SCN1B
ENSG00000111729	protein_coding	CLEC4A
ENSG00000134905	retained_intron	CARS2
ENSG00000135519	protein_coding	KCNH3
ENSG00000138111	protein_coding	TMEM180
ENSG00000163220	protein_coding	S100A9
ENSG00000163221	protein_coding	S100A12
ENSG00000169228	retained_intron	RAB24
ENSG00000173110	protein_coding	HSPA6
ENSG00000187116	protein_coding	LILRA5
ENSG00000224067	processed_pseudogene	RP11-430K21.2
ENSG00000271304	processed_pseudogene	DPRXP2
ENSG00000005302	protein_coding	MSL3
ENSG00000070729	protein_coding	CNGB1
ENSG00000077238	protein_coding	IL4R
ENSG00000091106	protein_coding	NLRC4
ENSG00000105639	retained_intron	JAK3
ENSG00000108950	processed_transcript	FAM20A
ENSG00000112053	protein_coding	SLC26A8
ENSG00000112096	protein_coding	SOD2
ENSG00000116793	processed_transcript	PHTF1
ENSG00000120217	protein_coding	CD274
ENSG00000122862	processed_transcript	SRGN
ENSG00000136048	protein_coding	DRAM1
ENSG00000137757	nonsense_mediated_decay	CASP5
ENSG00000138600	protein_coding	SPPL2A
ENSG00000138772	protein_coding	ANXA3
ENSG00000143797	protein_coding	MBOAT2
ENSG00000145365	protein_coding	TIFA
ENSG00000150337	protein_coding	FCGR1A
ENSG00000152766	protein_coding	ANKRD22
ENSG00000163754	protein_coding	GYG1
ENSG00000173239	protein_coding	LIPM
ENSG00000183762	protein_coding	KREMEN1
ENSG00000197208	protein_coding	SLC22A4
ENSG00000198216	protein_coding	CACNA1E
ENSG00000233029	antisense	RP11-439A17.9
ENSG00000233030	antisense	RP11-196G18.3
ENSG00000234436	unprocessed_pseudogene	AC008984.7
ENSG00000234518	processed_pseudogene	PTGES3P1
ENSG00000234571	lincRNA	RP5-998N21.4
ENSG00000237927	lincRNA	RP3-393E18.2
ENSG00000243055	antisense	GK-AS1
ENSG00000248166	processed_transcript	AC008984.2
ENSG00000253193	transcribed_unprocessed_pseudogene	FCGR1C
ENSG00000256433	lincRNA	RP1-102E24.8
ENSG00000261015	sense_overlapping	RP1-90J20.11
ENSG00000268965	protein_coding	AC061992.1
ENSG00000011201	protein_coding	KAL1
ENSG00000090382	protein_coding	LYZ
ENSG00000108788	protein_coding	MLX
ENSG00000011275	protein_coding	RNF216
ENSG00000130714	protein_coding	POMT1
ENSG00000134899	protein_coding	ERCC5
ENSG00000140320	protein_coding	BAHD1
ENSG00000147144	protein_coding	CCDC120
ENSG00000165795	protein_coding	NDRG2
ENSG00000174282	protein_coding	ZBTB4
ENSG00000198089	processed_transcript	SFI1
ENSG00000269837	processed_transcript	RP11-15H20.5
ENSG00000020633	protein_coding	RUNX3
ENSG00000101665	protein_coding	SMAD7
ENSG00000171101	processed_transcript	SIGLEC17P
ENSG00000188322	protein_coding	SBK1
ENSG00000023171	protein_coding	GRAMD1B
ENSG00000108387	protein_coding	Sep-04
ENSG00000117228	protein_coding	GBP1
ENSG00000123130	protein_coding	ACOT9
ENSG00000123609	protein_coding	NMI
ENSG00000130066	protein_coding	SAT1
ENSG00000134470	protein_coding	IL15RA
ENSG00000149131	protein_coding	SERPING1
ENSG00000162512	protein_coding	SDC3
ENSG00000162654	protein_coding	GBP4
ENSG00000163568	protein_coding	AIM2
ENSG00000177989	retained_intron	ODF3B
ENSG00000185897	protein_coding	FFAR3
ENSG00000188313	protein_coding	PLSCR1
ENSG00000225492	processed_transcript	GBP1P1
ENSG00000231233	antisense	CCDC147-AS1
ENSG00000232912	antisense	RP5-1115A15.1
ENSG00000254602	sense_overlapping	AP000662.4
ENSG00000260943	lincRNA	RP11-476D10.1
ENSG00000072134	protein_coding	EPN2
ENSG00000100336	processed_transcript	APOL4
ENSG00000118113	protein_coding	MMP8
ENSG00000143546	protein_coding	S100A8
ENSG00000143771	protein_coding	CNIH4
ENSG00000146416	protein_coding	AIG1
ENSG00000148175	protein_coding	STOM
ENSG00000166527	protein_coding	CLEC4D
ENSG00000171155	protein_coding	C1GALT1C1
ENSG00000173221	protein_coding	GLRX
ENSG00000204397	protein_coding	CARD16
ENSG00000217555	nonsense_mediated_decay	CKLF
ENSG00000211639	IG_V_gene	IGLV4-60
