## Supplementary Table S8 for "Impaired resolution of blood transcriptomes through tuberculosis treatment with diabetes comorbidity"

### Sheet: Sheet1
Supplementary Table S8	Fixed effects (type III) longitudinal modelling of changes in gene expression in individual patients through time across 4 clinical groups (TB-DM, TBPre-DM, TBrel-IH, TB-only)
Combined MaSigPro Cluster	Cluster 1	Cluster 2	Cluster 4	Cluster 5	Cluster 6	Cluster 8		Cluster 3	Cluster 7	Cluster 9
Number of genes in original Combined MSP	27	50	17	9	28	16		6	10	4
Number of genes in core list in combined	18	36	9	4	19	11		3	1	1	Not analysed, not enough genes
Clinical Group P-value	0.0217	0.0322	0.0439	0.244	0.2466	0.2283
Time P-value	<0.0001	<0.0001	<0.0001	<0.0001	<0.0001	<0.0001
Clinical Group x Time P-value	0.4996	0.8123	0.6796	0.8598	0.6779	0.8211
