## Supplementary Table S9 for "Impaired resolution of blood transcriptomes through tuberculosis treatment with diabetes comorbidity"

### Sheet: SUN_tbdm_wIH_tmod_GRP_hgtest
Gene module ID	Module name	b	B	n	N	E	P.Value	adj.P.Val
LI.M37.0	immune activation - generic cluster	43	334	694	28560	5.29811	4.67611e-19	1.61793e-16
LI.M11.0	enriched in monocytes (II)	31	188	694	28560	6.78582	3.61373e-17	6.25176e-15
LI.M37.1	enriched in neutrophils (I)	17	51	694	28560	13.7176	2.02582e-15	2.33644e-13
LI.M4.0	cell cycle and transcription	38	333	694	28560	4.69611	3.0572e-15	2.64448e-13
LI.M16	TLR and inflammatory signaling	14	46	694	28560	12.5247	2.57248e-12	1.78016e-10
LI.S4	Monocyte surface signature	14	91	694	28560	6.33119	4.18261e-08	2.41197e-06
LI.M24	cell activation (IL15, IL23, TNF)	6	15	694	28560	16.4611	8.36364e-07	4.13403e-05
LI.M118.0	enriched in monocytes (IV)	10	57	694	28560	7.21978	1.03739e-06	4.4867e-05
LI.M47.0	enriched in B cells (I)	9	48	694	28560	7.71614	2.01646e-06	7.75216e-05
LI.M69	enriched in B cells (VI)	6	20	694	28560	12.3458	5.83807e-06	0.000201997
LI.M199	platelet activation & blood coagulation	5	13	694	28560	15.828	9.14184e-06	0.000287552
LI.S2	B cell surface signature	12	107	694	28560	4.61526	1.164e-05	0.00033562
LI.M111.0	viral sensing & immunity; IRF2 targets network (I)	5	17	694	28560	12.1037	4.05426e-05	0.00107906
LI.M4.3	myeloid cell enriched receptors and transporters	6	31	694	28560	7.96505	8.83178e-05	0.00218271
LI.M111.1	viral sensing & immunity; IRF2 targets network (II)	4	11	694	28560	14.9646	9.95524e-05	0.00229634
LI.M31	cell cycle and growth arrest	4	12	694	28560	13.7176	0.000146458	0.00281525
LI.M55	TBA	4	12	694	28560	13.7176	0.000146458	0.00281525
LI.M56	suppression of MAPK signaling	4	12	694	28560	13.7176	0.000146458	0.00281525
LI.M43.1	myeloid, dendritic cell activation via NFkB (II)	4	14	694	28560	11.7579	0.000284908	0.00518833
LI.M43.0	myeloid, dendritic cell activation via NFkB (I)	4	15	694	28560	10.9741	0.000381062	0.00659237
LI.M118.1	enriched in monocytes (surface)	4	17	694	28560	9.683	0.000639212	0.0105038
LI.M5.0	regulation of antigen presentation and immune response	8	79	694	28560	4.16737	0.000667874	0.0105038
LI.M156.0	plasma cells & B cells, immunoglobulins	5	32	694	28560	6.43012	0.000976158	0.0146848
LI.M47.1	enriched in B cells (II)	5	35	694	28560	5.87896	0.00148211	0.0186464
LI.M81	enriched in myeloid cells and monocytes	5	35	694	28560	5.87896	0.00148211	0.0186464
LI.M11.1	blood coagulation	4	21	694	28560	7.83862	0.00148809	0.0186464
LI.M11.2	formyl peptide receptor mediated neutrophil response	3	10	694	28560	12.3458	0.00150896	0.0186464
LI.M89.1	putative targets of PAX3	3	10	694	28560	12.3458	0.00150896	0.0186464
LI.M75	antiviral IFN signature	4	22	694	28560	7.48232	0.00178411	0.0207344
LI.M4.13	cell junction (GO)	3	11	694	28560	11.2235	0.00203749	0.0207344
LI.M33	inflammatory response	3	11	694	28560	11.2235	0.00203749	0.0207344
LI.M67	activated dendritic cells	3	11	694	28560	11.2235	0.00203749	0.0207344
LI.M121	TBA	3	11	694	28560	11.2235	0.00203749	0.0207344
LI.M132	recruitment of neutrophils	3	11	694	28560	11.2235	0.00203749	0.0207344
LI.M127	type I interferon response	3	12	694	28560	10.2882	0.00266783	0.0256408
LI.M198	TBA	3	12	694	28560	10.2882	0.00266783	0.0256408
LI.M4.1	cell cycle (I)	10	145	694	28560	2.83812	0.00294791	0.0275669
LI.S5	DC surface signature	7	81	694	28560	3.55641	0.00356809	0.0324884
LI.M46	cell division stimulated CD4+ T cells	4	27	694	28560	6.0967	0.0038887	0.0344998
LI.M4.10	cell cycle (II)	3	14	694	28560	8.81844	0.00425713	0.0350706
LI.M95.1	enriched in antigen presentation (III)	3	14	694	28560	8.81844	0.00425713	0.0350706
LI.M166	TBA	3	14	694	28560	8.81844	0.00425713	0.0350706
LI.M112.0	complement activation (I)	3	15	694	28560	8.23055	0.00522614	0.0420522
