## Supplementary Table S10 for "Impaired resolution of blood transcriptomes through tuberculosis treatment with diabetes comorbidity"

### Sheet: UNPAD_tbdm_wIH_tmod_GRP_hgtest
Module ID	Module Name	b	B	n	N	E	P.Value	adj.P.Val
LI.M37.0	immune activation - generic cluster	40	334	1111	28560	3.07863	3.25541e-10	1.12637e-07
LI.M7.2	enriched in NK cells (I)	12	46	1111	28560	6.70606	1.2947e-07	2.23983e-05
LI.M11.0	enriched in monocytes (II)	22	188	1111	28560	3.00822	4.44971e-06	0.0005132
LI.M7.0	enriched in T cells (I)	11	58	1111	28560	4.87538	1.24839e-05	0.00107986
LI.M54	BCR signaling	5	12	1111	28560	10.7111	5.56268e-05	0.00384937
LI.M77	collagen, TGFB family et al	7	30	1111	28560	5.9982	0.000122701	0.00707574
LI.S4	Monocyte surface signature	12	91	1111	28560	3.38988	0.000210314	0.0101879
LI.M5.0	regulation of antigen presentation and immune response	11	79	1111	28560	3.5794	0.000235559	0.0101879
LI.M215	small GTPase mediated signal transduction	5	16	1111	28560	8.0333	0.000269347	0.0103549
LI.M64	enriched in activated dendritic cells/monocytes	5	17	1111	28560	7.56076	0.000369389	0.0105463
LI.M11.2	formyl peptide receptor mediated neutrophil response	4	10	1111	28560	10.2826	0.00039625	0.0105463
LI.M100	MAPK, RAS signaling	4	10	1111	28560	10.2826	0.00039625	0.0105463
LI.M188	TBA	4	10	1111	28560	10.2826	0.00039625	0.0105463
LI.S11	Activated (LPS) dendritic cell surface signature	7	37	1111	28560	4.86341	0.000489446	0.0120963
LI.M7.1	T cell activation (I)	8	49	1111	28560	4.19699	0.000558153	0.0128747
LI.M4.13	cell junction (GO)	4	11	1111	28560	9.34784	0.000603521	0.0130511
LI.M23	RA, WNT, CSF receptors network (monocyte)	4	12	1111	28560	8.56886	0.000877468	0.0151802
LI.M31	cell cycle and growth arrest	4	12	1111	28560	8.56886	0.000877468	0.0151802
LI.M53	inflammasome receptors and signaling	4	12	1111	28560	8.56886	0.000877468	0.0151802
LI.M198	TBA	4	12	1111	28560	8.56886	0.000877468	0.0151802
LI.M32.1	platelet activation (II)	5	21	1111	28560	6.12061	0.00106717	0.017583
LI.M140	extracellular matrix, complement	4	13	1111	28560	7.90971	0.00122857	0.0188204
LI.M2.1	extracellular matrix (II)	7	43	1111	28560	4.18479	0.00125107	0.0188204
LI.M165	enriched in activated dendritic cells (II)	6	35	1111	28560	4.40684	0.00210864	0.0303995
LI.S8	Naive B cell surface signature	6	37	1111	28560	4.16863	0.00282739	0.0391311
LI.M61.0	enriched in NK cells (II)	4	17	1111	28560	6.0486	0.00361185	0.0480654
