## Supplementary Table S12 for "Impaired resolution of blood transcriptomes through tuberculosis treatment with diabetes comorbidity"

### Sheet: Sheet1
Supplementary Table S12: Signature month 6 versus diagnosis obtained by pooling the study groups in the South African cohort (left) or the Indonesian cohort (right)
Signature South Africa				Signature Indonesia
Gene	Module	Coefficient		Gene	Module	Coefficient
Intercept		-31.46231		Intercept		-1.15273
BLR1	G protein-coupled receptors	0.52423		CCL13	Chemokines	0.34316
CCL4	Treg associated genes	0.74179		CCL4	Treg associated genes	0.10669
CD3E	T cell subset markers	0.64186		CD3E	T cell subset markers	0.1203
GBP5	IFN signaling genes	-0.39161		CD4	T cell subset markers	0.06428
IFIT5	IFN signaling genes	0.07225		FCGR1A	IFN signaling genes	-0.77562
IFITM1/3	IFN signaling genes	-0.00135		FPR1	Myeloid-associated genes	-0.42241
NLRP1	Inflammasome components	0.033		GBP2	IFN signaling genes	-0.09952
PRF1	Cytotoxicity markers	0.0287		GNLY	Cytotoxicity markers	0.34373
PTPRCv1	T cell subset markers	0.39243		KIF1B	Intracellular transport	-0.11987
SEC14L2	Intracellular transport	0.6171		MMP9	Inflammation	-0.1168
TNF	Th1 associated genes	0.05957		RORC	Th17 associated genes	0.05677
				TBX21	Th1 associated genes	0.75817
